# Predicting Infectivity: Comparing Four PCR-based Assays to Detect Culturable SARS-CoV-2 in Clinical Samples

**DOI:** 10.1101/2021.07.14.21260544

**Authors:** Emily A. Bruce, Margaret G. Mills, Reigran Sampoleo, Garrett A. Perchetti, Meei-Li Huang, Hannah W. Despres, David J. Shirley, Keith R. Jerome, Alexander L. Greninger, Jason W. Botten

**Affiliations:** Division of Immunobiology, Department of Medicine, Robert Larner, M.D. College of Medicine, University of Vermont, Burlington VT, 05405, USA; Virology Division, Department of Laboratory Medicine and Pathology, University of Washington, Seattle WA 98195, USA; Department of Microbiology and Molecular Genetics, Robert Larner, M.D. College of Medicine, University of Vermont, Burlington VT, 05405, USA; Faraday, Inc. Data Science Department. Burlington VT, 05405, USA; Vaccine and Infectious Disease Division, Fred Hutchinson Cancer Research Center, Seattle WA 98109, USA

**Author notes:** Correspondence (EAB), (ALG), (JWB). Department of Microbiology and Molecular Genetics, Robert Larner, M.D. College of Medicine, University of Vermont, Burlington VT, 05405, USA. EAB and MGM contributed equally to this work.

## Abstract

With the COVID-19 pandemic caused by SARS-CoV-2 now in its second year, there remains an urgent need for diagnostic testing that can identify infected individuals, particularly those who harbor infectious virus. Various RT-PCR strategies have been proposed to identify specific viral RNA species that may predict the presence of infectious virus, including detection of transcriptional intermediates (e.g. subgenomic RNA [sgRNA]) and replicative intermediates (e.g. negative-strand RNA species). Using a novel primer/probe set for detection of subgenomic (sg)E transcripts, we successfully identified 100% of specimens containing culturable SARS-CoV-2 from a set of 126 clinical samples (total sgE C_T_ values ranging from 12.3-37.5). This assay showed superior performance compared to a previously published sgRNA assay and to a negative-strand RNA assay, both of which failed to detect target RNA in a subset of samples from which we isolated live virus. In addition, total levels of viral RNA (genome, negative-strand, and sgE) detected with the WHO/Charité primer-probe set correlated closely with levels of infectious virus. Specifically, infectious virus was not detected in samples with a C_T_ above 31.0. Clinical samples with higher levels of viral RNA also displayed cytopathic effect (CPE) more quickly than those with lower levels of viral RNA. Finally, we found that the infectivity of SARS-CoV-2 samples is significantly dependent on the cell type used for viral isolation, as Vero E6 cells expressing TMRPSS2 extended the analytical sensitivity of isolation by more than 3 C_T_ compared to parental Vero E6 cells and resulted in faster isolation. Our work shows that using a total viral RNA Ct cut-off of >31 or specifically testing for sgRNA can serve as an effective rule-out test for viral infectivity.
