## Supplemental Table 1 for "Predicting Infectivity: Comparing Four PCR-based Assays to Detect Culturable SARS-CoV-2 in Clinical Samples"

### Sheet: Negative samples
Table S1. Specificity of the Mills sgE primer-probe set.
	Negative Patient Samples
Sample	Neg01	Neg02	Neg03	Neg04	Neg05	Neg06	Neg07	Neg08	Neg09	Neg10	Neg11	Neg12
E Ct	NDET	NDET	NDET	NDET	NDET	NDET	NDET	NDET	NDET	NDET	NDET	NDET
sgE Ct	NDET	NDET	NDET	NDET	NDET	NDET	NDET	NDET	NDET	NDET	NDET	NDET
Sample	Neg13	Neg14	Neg15	Neg16	Neg17	Neg18	Neg19	Neg20	Neg21	Neg22	Neg23	Neg24
E Ct	NDET	NDET	NDET	NDET	NDET	NDET	NDET	NDET	NDET	NDET	NDET	NDET
sgE Ct	NDET	NDET	NDET	NDET	NDET	NDET	NDET	NDET	NDET	NDET	NDET	NDET
Sample	Neg25	Neg26	Neg27	Neg28	Neg29	Neg30	Neg31	Neg32	Neg33	Neg34	Neg35	Neg36
E Ct	NDET	NDET	NDET	NDET	NDET	NDET	NDET	NDET	NDET	NDET	NDET	NDET
sgE Ct	NDET	NDET	NDET	NDET	NDET	NDET	NDET	NDET	NDET	NDET	NDET	NDET
Control Tested	AdV	BoV	IAV	IBV	MPV	PIV1	PIV2	PIV3	PIV4	RhV	RSV
Accession #s	SC5429 SC6395 SC6785 SC7118	SC5484 SC7150 SC7321	SC5359 SC5363 SC5394 SC5416 SC5539	SC6298	SC5361 SC5403 SC5408 SC5517	SC5355	SC5880	SC6284	SC5375 SC5639 SC6106 SC6346	SC5347 SC5360 SC5382 SC5395	SC5378 SC5417 SC5523
E Ct	NDET	NDET	NDET	NDET	NDET	NDET	NDET	NDET	NDET	NDET	NDET
sgE Ct	NDET	NDET	NDET	NDET	NDET	NDET	NDET	NDET	NDET	NDET	NDET
Control Tested	CoV										HeLa	SeraCare Member 1
Accession #s	SC5510 SC5528 SC5533 SC5545 SC5552 SC5577 SC5611 SC5624 SC5624 SC5641 SC5733 SC5834 SC5875 SC5891 SC5919 SC5934 SC5959 SC5968 SC5982 SC6055 SC6088 SC6107 SC6263 SC6302
E Ct	NDET										NDET	26.8
sgE Ct	NDET										NDET	NDET
