## Supplemental Table 2 for "Predicting Infectivity: Comparing Four PCR-based Assays to Detect Culturable SARS-CoV-2 in Clinical Samples"

### Sheet: Sheet1
Table S2. Clinical sample profiles: levels of SARS-CoV-2 RNAs and the presence of infectious virus
	Ct of clinical sample				Vero-TMPRSS2 isolation			RNA in + samples			VERO isolation			RNA in + samples				N*	CPE likely caused by non-SARS-CoV-2 infection				Y*	No foci visible by immune-focus assay but CPE and viral RNA present over input at harvest
Code	E	Wölfel-sgE	Mills-sgE	negE	Isolate	CPE (day)	Titer (FFU/mL)	E (Ct)	Wölfel-sgE (Ct)	Mills-sgE (Ct)	Isolate	CPE (day)	Titer (FFU/mL)	E (Ct)	Wölfel-sgE (Ct)	Mills-sgE (Ct)		N*	Likely contamination from neighboring well				Y	CPE, RNA and foci present in final timepoint
E01	29.3472	37.8397	37.1701	NDET	Y	3	2800000	8.96461	17.9534	19.6255	N	N
E02	22.5072	27.5361	29.142	33.9577	Y	3	960000	10.2424	19.4112	20.8988	N	N
E03	29.4423	34.0165	35.6949	NDET	N	N	NDET				N	N
E04	28.709	36.2596	38.6638	NDET	Y	7	10800000	7.97934	13.8784	14.9423	N	N
E05	18.5486	26.6925	27.5275	--	Y	3	640000	10.8747	19.9774	21.7358	Y	7	600000	15.279	24.4232	25.9382
E06	26.4534	31.768	33.3389	NDET	Y	3	2480000	10.7848	18.52	20.2856	Y	7	1120000	18.2243	26.8146	28.4117
E07	28.3326	37.639	38.9969	NDET	Y	3	2000000	9.18923	18.1948	19.7224	N	N
E08	27.9325	33.22	34.7926	NDET	N	N	NDET				N	N
E09	30.6949	NDET	NDET	NDET	N	N	NDET				N	N
E10	37.1554	NDET	NDET	NDET	N	N	NDET				N	N
E11	32.86	NDET	NDET	NDET	N	N	NDET				N	N
E12	33.2822	NDET	NDET	37.6513	N	N	NDET				N	N
E13	36.8	NDET	NDET	--	N	N	NDET				N	N
E14	27.5687	32.6715	34.2835	39.9759	Y	3	4800000	9.38884	18.221	19.7963	Y	7	1720000	20.4305	29.6343	31.1851
E15	23.1796	28.9535	30.87	NDET	Y	3	560000	9.97929	19.2857	21.0308	Y	7	1800000	20.7446	30.138	31.6586
E16	19.8862	25.8595	27.5306	32.7396	N	N	NDET				Y	7	1320000	18.4309	26.1337	27.6
E17	29.7453	NDET	38.2879	NDET	Y	3	104000	9.57877	18.0454	19.5874	N*	7		NDET	NDET	NDET
E18	29.4154	35.2532	37.4226	NDET	N	N	NDET				N	N
E19	28.884	34.7112	38.2361	NDET	N	N	NDET				N	N
E20	30.5148	37.1998	37.9716	NDET	N*	7	NDET	NDET	NDET	NDET	N*	7		NDET	NDET	NDET
E21	34.485	NDET	NDET	NDET	N	N	NDET				N	N
E22	32.4599	37.263	37.8398	NDET	N	N	NDET				N	N
E23	27.0423	32.6514	35.1909	NDET	N	N	NDET				N	N
F01	26.6441	33.0352	34.5364	--	Y	2	2840000	11.2722	20.4115	21.8847	N	N
F02	30.477	36.1416	38.4147	--	Y	3	3400000	9.01412	16.6135	17.689	N	N
F03	27.0507	33.617	34.9542	NDET	Y	4	1040000	9.4522	15.9249	17.3927	Y	7	144000	10.3525	17.6533	19.4567
F04	26.6836	32.6409	33.8618	--	Y	3	2160000	9.85005	17.2726	18.6257	N	N
F05	26.4162	33.1849	35.1484	--	Y	3	4040000	10.426	18.6411	19.8345	Y	7	100000	10.6409	18.2803	20.1138
F06	31.505	NDET	38.6991	--	N*	7	3200000	8.53134	14.5983	15.7616	N	N
F07	33.5607	36.1463	38.6607	NDET	N	N	NDET				N	N
F08	35.5492	NDET	NDET	NDET	N	N	NDET				N	N
F09	34.5915	NDET	NDET	NDET	N	N	NDET				N	N
F10	37.4736	NDET	NDET	NDET	N	N	NDET				N	N
F11	28.4418	34.7838	35.4794	NDET	N	N	NDET				N	N
F12	31.8221	38.15	38.6722	NDET	N	N	NDET				N	N
F13	33.945	NDET	NDET	NDET	N	N	NDET				N	N
F14	35.6264	NDET	NDET	NDET	N	N	NDET				N	N
F15	29.4737	35.8545	38.668	NDET	N	N	NDET				N*	7		35.5076	NDET	NDET
F16	30.8665	37.9068	NDET	NDET	N	N	NDET				N	N
F17	33.1695	NDET	35.3235	NDET	N	N	NDET				N	N
F18	35.178	NDET	NDET	NDET	N	N	NDET				N	N
F19	34.1167	NDET	NDET	NDET	N	N	NDET				N	N
F20	31.7885	36.5299	37.7475	--	N	N	NDET				N	N
F21	28.4507	34.3326	35.4496	NDET	N	N	NDET				N	N
F22	37.3108	NDET	NDET	NDET	N	N	NDET				N	N
F23	31.8553	36.3755	37.0973	NDET	N	N	NDET				N	N
F24	30.2798	NDET	37.7098	NDET	N	N	NDET				N	N
F25	35.7958	NDET	NDET	NDET	N	N	NDET				N	N
F26	32.377	37.8852	NDET	NDET	N	N	NDET				N	N
F27	27.6743	33.9933	35.5137	NDET	N	N	NDET				N	N
F28	37.069	NDET	NDET	NDET	N	N	NDET				N	N
F29	37.3917	NDET	NDET	NDET	N*	7	232000	9.45126	17.6931	19.1889	N	N
F30	25.2091	30.5921	32.2288	35.0081	N	N	NDET				N	N
F31	28.6006	34.1958	35.5112	--	Y	3	3120000	10.3195	18.8785	20.4685	N	N
F32	28.6292	34.976	36.36	--	N	N	NDET				N	N
F33	34.0163	NDET	NDET	NDET	N	N	NDET				N	N
F34	28.6131	34.4033	35.4534	NDET	N	N	NDET				N	N
F35	35.552	NDET	NDET	NDET	N	N	NDET				N	N
F36	35.4871	NDET	NDET	NDET	N	N	NDET				N	N
F37	34.136	NDET	NDET	NDET	N	N	NDET				N	N
F38	27.7778	34.0655	35.4967	NDET	N	N	NDET				N	N
F39	29.8628	35.832	36.5936	NDET	N	N	NDET				N	N
F40	28.1093	33.9447	35.6949	NDET	N	N	NDET				N	N
F41	34.3891	NDET	NDET	NDET	N	N	NDET				N	N
F42	35.8356	NDET	NDET	NDET	N	N	NDET				N	N
F43	33.2474	NDET	38.5736	NDET	N	N	NDET				N	N
F44	37.2757	NDET	NDET	NDET	N	N	NDET				N	N
F45	27.156	32.5053	34.2294	--	N	N	NDET				N	N
F46	34.8429	NDET	39.06	NDET	N	N	NDET				N	N
F47	37.4863	NDET	NDET	NDET	N	N	NDET				N	N
F48	31.6136	36.4107	37.7978	NDET	N	N	NDET				N	N
F49	27.4414	NDET	33.9073	NDET	N	N	NDET				N	N
F50	30.6229	NDET	NDET	NDET	N	N	NDET				N	N
F51	33.3739	NDET	NDET	NDET	N	N	NDET				N	N
F52	26.9456	33.6741	35.2484	--	Y	3	2920000	7.92606	12.7867	14.215	N	N
F53	29.5135	35.8857	NDET	--	N	N	NDET				N	N
F54	31.7623	NDET	38.4618	--	N	N	NDET				N	N
F55	29.6949	33.4282	35.9686	--	N	N	NDET				N	N
G01	18.2081	23.572	25.5113	26.7395	Y	2	2200000	12.0321	20.8339	22.6936	Y	4	80000000	8.98289	17.273	18.7461
G02	22.835	29.1685	30.8731	--	N	N	NDET				N	N
G03	22.8735	29.5019	31.1682	--	Y	3	7600000	10.6903	18.6079	20.3959	N	N
G04	22.0778	28.4181	30.2756	--	Y	2	4800	11.4038	21.2425	22.9973	Y	4	4800	10.3814	17.8612	19.5864
G05	24.84	30.869	32.3554	--	N	N	NDET				N	N
G06	25.6992	32.7089	34.1235	--	Y	4	NDET	8.38638	14.5154	16.32	N	N
G07	35.9521	NDET	NDET	--	N	N	NDET				N	N
G08	16.8436	22.6029	24.5645	28.8931	Y	2	1000000	11.7725	20.7854	22.6795	Y	3	2000000	10.9782	19.436	21.2174
G09	30.862	36.2777	38.5152	--	N	N	NDET				N	N
G10	12.3031	16.8735	18.6771	20.5063	Y	1.5	2800000	12.7187	21.593	23.546	Y	3	4800000	11.3539	19.4683	20.8778
G11	14.8593	19.7555	21.9253	26.8645	Y	1.5	4800000	12.3671	21.4996	23.285	Y	3	44000000	10.5321	18.9306	20.5135
G12	19.6749	25.7993	27.6611	31.5249	Y	2	240000	12.9186	23.4394	24.9996	Y	7	8000	11.55	19.6218	21.1409
G13	19.9274	25.4245	27.1292	30.134	Y	2	4800000	11.3941	20.5379	22.1484	Y	4	104000000	7.98755	14.2483	15.8144
G14	24.4616	29.6666	31.6361	--	Y	2	24000000	10.4719	19.096	21.3458	Y	4	196000000	9.54196	18.14	19.5895
G15	21.3815	26.8761	28.6732	--	N*	4	NDET	33.476	NDET	NDET	N	N
G16	14.1372	20.2466	21.9087	22.8843	Y	2	440000	12.0599	20.7008	22.7196	Y	4	1400000	10.7245	18.7062	20.1755
G17	24.8297	32.8334	34.3842	--	Y	2	32000000	9.79413	19.1759	21.2828	N	N
G18	30.6437	NDET	38.79	--	Y	4	96000000	7.33359	13.663	15.7919	N	N
G19	15.0575	21.6238	23.4662	26.816	Y	2	920000	11.678	19.4441	21.5948	Y	3	6800000	10.4707	18.6405	20.4564
G20	26.5626	33.335	34.8921	--	Y	3	6000000	9.68418	19.4948	21.7163	N	N
G21	12.6409	18.5192	20.3061	21.2106	Y	1.5	1600000	12.5834	20.8127	23.0828	Y	7	440000	9.74745	17.4292	18.9456
G22	20.7714	26.6503	28.3154	29.6919	Y	2	9600000	10.8342	19.1954	21.2698	Y	4	7200000	8.84924	17.1528	18.7191
G23	16.9606	21.6295	23.5267	26.1843	Y	2	4000000	10.9281	20.2925	22.4714	Y	4	1120000	8.95925	17.7918	19.297
G24	16.2687	21.6246	23.5691	25.6849	Y	2	1280000	11.6728	20.6478	22.8352	Y	4	4000000	9.38612	17.7534	19.3113
G25	19.9664	26.9607	28.3729	28.8397	Y	1.5	160000	11.0672	19.6724	21.3594	Y	4	480000	8.70165	17.3613	18.8754
G26	13.5183	20.6606	22.0958	23.5525	Y*	1.5	NDET	11.8859	19.7493	21.3176	Y	3	560000	10.0334	18.657	20.4154
G27	29.9029	33.7777	35.1343	--	N	N	NDET				N	N
G28	23.5097	29.9176	31.2727	--	Y	2.5	16000	9.41889	19.0388	20.4259	N	N
G29	30.9826	NDET	38.4451	--	Y	3	28000	8.44584	15.5624	16.8974	N	N
G30	21.4458	28.394	29.7054	--	Y	2.5	2000	9.81353	19.1785	20.7606	Y	3	56000	9.2509	18.2319	19.7563
G31	15.6242	21.7582	23.2807	25.034	Y	1	48000	9.91285	19.3688	20.9419	Y	3	96000	9.53676	18.5997	20.1261
G32	13.5082	19.9246	21.3464	23.2494	Y	1	80000	11.2397	20.4641	22.2796	N	N	28000
G33	21.232	28.4967	30.184	--	Y	1.5	64000	11.354	20.3322	21.7843	N	N	28000
G34	13.1347	19.3294	20.7179	22.9044	Y	1.5	4800	10.01	19.019	20.5772	Y	3	20000	9.60873	18.1082	19.5683
G35	18.8377	24.3689	25.6777	27.3382	Y	1.5	2400	10.6653	19.4459	20.7727	Y	4	68000	12.3574	19.093	20.5279
G36	18.8731	24.085	25.429	27.708	Y	1.5	20000	9.84886	19.4787	20.7043	Y	4	60000	7.83613	17.3548	18.6796
G37	19.9449	26.2151	27.5153	31.7793	Y	1.5	8000	10.3451	19.8068	21.2537	Y	4	60000	10.0737	18.5185	19.934
G38	21.4267	26.7809	28.2183	--	Y	2.5	800	9.36363	18.4691	20.0087	N	N
G39	24.2424	29.9727	31.8827	--	Y*	2.5	NDET	10.699	19.2929	20.9385	N	N
G40	22.17	27.8528	29.4331	--	Y	2	440000	10.7311	19.7724	21.4404	Y	4	400000	9.69604	18.6066	19.9493
G41	27.6625	34.4154	35.4414	--	N	N	NDET				N	N
G42	25.1842	30.9337	32.5114	--	Y	3	200000	10.5545	17.364	18.3649	N	N
G43	22.5926	28.6015	30.1858	--	Y	3	32000	11.5185	19.2603	20.5539	N	N
G44	18.9484	25.1277	26.5399	33.2025	Y	2	4000	10.4734	18.6768	20.1817	Y	3	4400	9.28471	17.861	19.5323
G45	32.2939	37.6865	39.2668	--	N	N	NDET				N	N
G46	34.3734	NDET	NDET	--	N	N	NDET				N	N
G47	18.3711	24.9573	26.4616	32.7579	Y	3	7600	12.7548	20.9843	22.6325	Y	7	52000	9.50094	15.7534	17.3968
G48	34.5372	NDET	NDET	--	N	N	NDET				N	N
